# Rheumatoid arthritis and idiopathic pulmonary fibrosis: a bidirectional Mendelian randomisation study

**DOI:** 10.1101/2022.09.27.22280286

**Authors:** Olivia C Leavy, Leticia Kawano-Dourado, Iain D Stewart, Jennifer K Quint, Joshua J Solomon, Raphael Borie, Bruno Crestani, Louise V Wain, R Gisli Jenkins, Philippe Dieudé, Cosetta Minelli

## Abstract

**Introduction:** A usual interstitial pneumonia (UIP) pattern of lung injury is a key feature of idiopathic pulmonary fibrosis (IPF) and is also observed in up to 40% of individuals with rheumatoid arthritis (RA) related Interstitial Lung Disease (RA-ILD). The RA-UIP phenotype could result from either a causal relationship of RA on UIP or vice versa, or from a simple co-occurrence of RA and IPF due to shared demographic, genetic or environmental risk factors.

**Methods:** We used two-sample bidirectional Mendelian Randomisation (MR) to investigate the causal effects of RA on UIP and of UIP on RA, using variants from genome-wide association studies of RA (separately for seropositive and seronegative RA) and of IPF as genetic instruments. We conducted inverse-variance-weighted fixed-effect MR as a primary analysis and undertook sensitivity analyses to assess potential violations of the key MR assumption of no (horizontal) pleiotropy.

**Results:** Seropositive RA showed a significant protective effect on IPF (Odds Ratio, OR = 0.93; 95% Confidence Interval, CI: 0.87-0.99; *P*=0.032), while the MR in the other direction showed a strongly significant causal effect of IPF on seropositive RA (OR = 1.06, 95% CI: 1.04-1.08, *P*=1.22×10^−11^).

**Conclusion:** Our findings support the hypothesis that RA-UIP may be due to a cause-effect relationship between IPF and RA, rather than due to a coincidental occurrence of IPF in patients with RA. The causal effect of IPF on seropositive RA suggests that patho-mechanisms involved in the development of UIP may promote RA and would suggest that screening for UIP in asymptomatic RA patients may be warranted and may influence therapy management of patients with RA-UIP.
