## Supplementary Tables S1, S2, S3, S4 for "Rheumatoid arthritis and idiopathic pulmonary fibrosis: a bidirectional Mendelian randomisation study"

### Sheet: Supplementary Table S1
Supplementary Table S1: Seropositive RA and IPF association results, F-statistics and MR causal effects for seropositive RA instrumental variables
								Saevarsdottir et al (2022) Seropositive RA			Allen et al (2022) IPF meta-GWAS
Published SNP	ACPA	Reason for removal	rsid	Chromosome build37	Position build37	Effect allele	Non-effect allele	Beta	SE	P	Beta	SE	P	F-statistic	MR causal effects
rs2843401	Positive		rs2843401	1	2528133	T	C	-0.107585	0.0133723	8.6e-16	-0.0213	0.0314061	0.497638	64.7276	0.197983
rs2240336	Combined		rs2240336	1	17674402	T	C	-0.0439519	0.0122677	0.00034	0.0373	0.0276121	0.176741	12.8361	-0.848655
rs28411352	Combined		rs28411352	1	38278579	T	C	0.0516432	0.0134273	0.00012	-0.0575	0.0314061	0.0671227	14.7927	-1.11341
rs883220	Positive		rs883220	1	38616871	A	C	-0.0640053	0.0142139	6.7e-06	-0.0156	0.0314061	0.619388	20.277	0.24373
rs2476601	Positive		rs2476601	1	114377568	A	G	0.464363	0.0171937	1.2e-160	-0.1452	0.0460553	0.00161751	729.416	-0.312687
rs11586238	Positive	palindromic	rs12137270	1	117264336	T	C	0.0478373	0.013785	0.00052	-0.0465	0.0322493	0.149332	12.0425	-0.972044
rs2228145	Combined		rs2228145	1	154426970	C	A	-0.0608121	0.0126396	1.5e-06	-0.0244	0.0301415	0.418218	23.148	0.401236
rs10917571	Positive	missing	rs10429882	1	161515176	C	T	-0.0512933	0.0124144	3.6e-05	-0.0113	0.0276121	0.682363	17.0714	0.220302
rs2105325	Combined		rs2105325	1	173349725	A	C	-0.065072	0.0142009	4.6e-06	-0.0123	0.03109	0.692381	20.997	0.189021
rs34695944	Positive		rs34695944	2	61124850	C	T	0.0760347	0.012393	8.5e-10	-0.0714	0.0284552	0.0121003	37.6419	-0.939045
rs6546146	Positive		rs6546146	2	65556324	A	C	-0.0534008	0.0126965	2.6e-05	-0.0046	0.0281391	0.870145	17.6899	0.0861411
rs10209110	Combined		rs10209110	2	100672692	T	C	-0.0418642	0.0120638	0.00052	-0.0512	0.0271906	0.0596995	12.0425	1.223
rs6732565	Combined		rs6732565	2	111607832	G	A	-0.0512933	0.0125052	4.1e-05	-0.0012	0.0279283	0.965728	16.8245	0.0233949
rs13426947	Combined		rs13426947	2	191933254	A	G	0.0944007	0.0148214	1.9e-10	0.0042	0.0345678	0.903295	40.5669	0.0444912
rs10497813	Combined		rs10497813	2	198914072	T	G	0.0667236	0.0120773	3.3e-08	0.0168	0.0272959	0.53824	30.5226	0.251785
rs6715284	Combined	palindromic	rs2019097	2	202193463	G	A	0.0944007	0.0212152	8.6e-06	-0.0512	0.045423	0.259665	19.7996	-0.542369
rs1980422	Combined		rs1980422	2	204610396	C	T	0.0834216	0.0144456	7.7e-09	-0.0052	0.0317223	0.869792	33.3494	-0.062334
rs11571302	Positive		rs11571302	2	204742934	T	G	-0.108699	0.0122984	9.7e-19	-0.002	0.0272959	0.941591	78.1193	0.0183994
rs4452313	Combined	palindromic	rs7653834	3	17051328	C	T	0.0487902	0.0128698	0.00015	0.0146	0.0294037	0.619517	14.3722	0.299241
rs73081554	Combined		rs73081554	3	58302935	T	C	0.0934903	0.023702	8e-05	0.0508	0.0519571	0.328208	15.5583	0.543372
rs9826828	Combined		rs9826828	3	136402060	A	G	0.23349	0.062565	0.00019	-0.1075	0.102544	0.294487	13.9275	-0.460405
rs932036	Combined	palindromic	rs4473645	4	26091198	G	A	0.107059	0.0133022	8.4e-16	-0.0126	0.0295091	0.669389	64.774	-0.117692
rs71624119	Combined		rs71624119	5	55440730	A	G	-0.113169	0.0147793	1.9e-14	-0.0102	0.0319331	0.74941	58.633	0.0901309
rs2561477	Combined		rs2561477	5	102608924	A	G	-0.058689	0.0130514	6.9e-06	-0.0435	0.0294037	0.139032	20.2208	0.741195
rs1422673	Positive		rs1422673	5	150438988	T	C	0.0788112	0.0152098	2.2e-07	0.0608	0.0340409	0.0740851	26.8489	0.771464
rs6910071	Combined		rs6910071	6	32282854	G	A	0.706063	0.0135	1e-200	-0.0897	0.0361487	0.0130861	2735.39	-0.127042
rs2234067	Combined		rs2234067	6	36355654	A	C	-0.0758017	0.0188137	5.6e-05	-0.0573	0.0409966	0.16221	16.2333	0.75592
rs2233424	Combined		rs2233424	6	44233921	T	C	0.0953102	0.0277373	0.00059	-0.1331	0.0695572	0.05568	11.8073	-1.39649
rs10499194	Positive		rs10499194	6	138002637	T	C	-0.0576291	0.0143891	6.2e-05	-0.0327	0.0304576	0.282992	16.0406	0.567422
rs629326	Positive		rs629326	6	159496713	G	T	-0.0833816	0.0125451	3e-11	-0.0206	0.0278229	0.459059	44.1769	0.247057
rs67250450	Combined		rs67250450	7	28174986	C	T	-0.0523465	0.0150844	0.00052	-0.062	0.0334086	0.0634803	12.0425	1.18442
rs4272	Combined		rs4272	7	92236829	G	A	0.0788112	0.0145024	5.5e-08	0.0385	0.0331978	0.246164	29.532	0.488509
rs3807306	Combined		rs3807306	7	128580680	G	T	-0.0736465	0.0121124	1.2e-09	-0.0596	0.0271906	0.028384	36.9694	0.809271
rs4840565	Combined	palindromic	rs62489069	8	11338383	G	A	0.076961	0.0133745	8.7e-09	-0.0183	0.0316169	0.562721	33.112	-0.237783
rs678347	Combined		rs678347	8	102463602	G	A	0.0440169	0.0134872	0.0011	0.0049	0.0304576	0.872189	10.6512	0.111321
rs1516971	Combined		rs1516971	8	129542100	C	T	-0.0855579	0.0183697	3.2e-06	0.0068	0.0402589	0.86587	21.6927	-0.0794784
rs2812378	Positive		rs2812378	9	34710260	G	A	0.0554347	0.0127141	1.3e-05	-0.0628	0.0285606	0.0278899	19.0105	-1.13286
rs3761847	Positive		rs3761847	9	123690239	G	A	0.0825012	0.0120735	8.3e-12	0.0342	0.0277175	0.217249	46.6936	0.414539
rs706778	Combined		rs706778	10	6098949	T	C	0.0825012	0.0121679	1.2e-11	0.0242	0.0276121	0.380798	45.9713	0.293329
rs947474	Combined		rs947474	10	6390450	G	A	-0.0512933	0.0158367	0.0012	0.023	0.0350948	0.512231	10.4903	-0.448402
rs2275806	Positive		rs2275806	10	8095340	G	A	0.0440169	0.0122318	0.00032	-0.0012	0.0274013	0.965069	12.9495	-0.0272623
rs793108	Combined		rs793108	10	31415106	C	T	-0.0866478	0.0121741	1.1e-12	0.002	0.0271906	0.941365	50.6571	-0.0230819
rs12764378	Positive		rs12764378	10	63800004	A	G	0.0639133	0.0146587	1.3e-05	-0.0095	0.0327762	0.771935	19.0105	-0.148639
rs6479800	Combined	palindromic	rs10821971	10	64043057	C	T	0.0544882	0.0144339	0.00016	0.0425	0.0325654	0.191871	14.2507	0.779986
rs595158	Combined		rs595158	11	60909581	A	C	-0.058689	0.0121635	1.4e-06	-0.044	0.0270852	0.104268	23.2807	0.749715
rs4409785	Combined		rs4409785	11	95311422	C	T	0.0834216	0.0159846	1.8e-07	-0.0096	0.0357271	0.788158	27.2368	-0.115078
rs138193887	Combined		rs138193887	11	107967350	G	A	-0.0844692	0.0248324	0.00067	0.0965	0.0490062	0.0489373	11.5707	-1.14243
rs10790268	Combined		rs10790268	11	118729391	A	G	-0.10425	0.0155284	1.9e-11	0.0197	0.0341463	0.563987	45.0712	-0.188969
rs73013527	Combined		rs73013527	11	128496952	C	T	0.076961	0.0121868	2.7e-10	0.0051	0.0272959	0.851785	39.8804	0.0662673
rs4963581	Combined		rs4963581	12	24813281	A	G	0.0573251	0.0163644	0.00046	0.0478	0.034884	0.170607	12.2712	0.833841
rs10774624	Combined		rs10774624	12	111833788	G	A	0.0934903	0.0122576	2.4e-14	0.0701	0.0270852	0.00964979	58.1734	0.74981
rs61944750	Combined		rs61944750	13	28634933	A	G	-0.0502412	0.0152019	0.00095	0.0431	0.0345678	0.212462	10.9226	-0.857861
rs9603616	Combined		rs9603616	13	40368069	T	C	-0.0779615	0.0127928	1.1e-09	0.0491	0.0284552	0.0844343	37.139	-0.629798
rs3783782	Combined		rs3783782	14	61940675	A	G	0.182322	0.0468622	0.0001	0.0718	0.125098	0.566	15.1367	0.39381
rs1950897	Combined		rs1950897	14	68760141	C	T	-0.0725707	0.0133296	5.2e-08	0.0027	0.0298253	0.927868	29.6408	-0.0372051
rs175714	Combined		rs175714	14	75981856	T	C	0.0582689	0.0120003	1.2e-06	-0.0367	0.0275067	0.182132	23.5772	-0.629838
rs8043085	Positive		rs8043085	15	38828140	T	G	0.0676586	0.0142633	2.1e-06	0.0462	0.0316169	0.143949	22.5013	0.68284
rs8026898	Combined		rs8026898	15	69991417	A	G	0.0898407	0.0133821	1.9e-11	-0.0024	0.0306684	0.937624	45.0712	-0.0267139
rs4780401	Combined		rs4780401	16	11839326	G	T	-0.0523465	0.0123355	2.2e-05	0.0249	0.0277175	0.368999	18.0078	-0.475677
rs13330176	Positive	palindromic	rs9939427	16	86016091	A	G	0.0953102	0.0145177	5.2e-11	-0.002	0.035411	0.95496	43.1005	-0.0209841
rs2305480	Combined		rs2305480	17	38062196	A	G	0.0639133	0.0119777	9.5e-08	0.0289	0.0271906	0.287841	28.4733	0.452175
rs591549	Combined		rs591549	18	3542247	T	C	0.0639133	0.0132842	1.5e-06	-0.0706	0.0362541	0.0514907	23.148	-1.10462
rs34536443	Positive	palindromic	rs144309607	19	10492274	T	C	-0.275754	0.0320816	8.3e-18	-0.1342	0.0696626	0.054051	73.8803	0.486667
rs147622113	Combined		rs147622113	19	10771941	T	C	-0.187535	0.0373667	5.2e-07	-0.1144	0.0852603	0.17967	25.1882	0.610019
rs6032662	Positive		rs6032662	20	44734310	C	T	-0.0844692	0.0140833	2e-09	0.0575	0.0314061	0.0671227	35.9737	-0.680722
rs6011186	Combined		rs6011186	20	62484008	T	C	-0.0932124	0.0223345	3e-05	-0.117	0.0553296	0.0344641	17.4178	1.2552
rs9979383	Combined		rs9979383	21	36715761	C	T	-0.0844692	0.0124993	1.4e-11	0.0355	0.0280337	0.205393	45.6693	-0.420272
rs1893592	Combined		rs1893592	21	43855067	C	A	-0.0576291	0.0134385	1.8e-05	0.0406	0.0301415	0.177986	18.39	-0.704505
rs5756407	Combined		rs5756407	22	37316259	T	C	-0.0682788	0.0121849	2.1e-08	0.0553	0.0271906	0.0419723	31.3998	-0.809914
rs909685	Combined	palindromic	rs9611155	22	39739187	T	C	0.0629748	0.0130518	1.4e-06	0.0002	0.0298253	0.99465	23.2807	0.00317587
rs4655698	Positive		rs4655698	1	67798327	T	G	0.0207825	0.0162167	0.2	-0.0235	0.0353056	0.505656	1.64237	NA
rs41313373	Positive		rs41313373	1	92940411	T	C	0.0440169	0.0182725	0.016	-0.0112	0.0402589	0.780859	5.80287	NA
rs2317230	Positive		rs2317230	1	157674997	T	G	0.0382587	0.0123199	0.0019	0.0022	0.0272959	0.935762	9.64372	NA
rs10911902	Positive		rs10911902	1	186632317	T	C	-0.0212236	0.0147434	0.15	0.0019	0.0346732	0.9563	2.07225	NA
rs28398409	Combined		rs28398409	1	198584022	G	A	0.00796817	0.0272533	0.77	0.0619	0.0560673	0.26958	0.0854831	NA
rs762574969	Combined	missing	rs7554532	1	235802473	G	A	0.0168571	0.0128623	0.19	0.0181	0.0278229	0.515341	1.71762	NA
rs10175798	Combined		rs10175798	2	30449594	G	A	-0.0273712	0.0123767	0.027	-0.0109	0.0280337	0.697411	4.89081	NA
rs143259280	Positive	missing	rs6546566	2	70297997	C	T	0.0207825	0.0130038	0.11	-0.0066	0.0295091	0.823022	2.55422	NA
rs77574423	Positive	missing	rs2618409	3	11992711	G	A	-0.0202027	0.013343	0.13	-0.019	0.0344624	0.581411	2.2925	NA
rs3806624	Combined		rs3806624	3	27764623	G	A	0.0295588	0.0120292	0.014	-0.0009	0.0271906	0.973595	6.03814	NA
rs62264113	Combined		rs62264113	3	127292333	A	G	-0.0283995	0.0192436	0.14	-0.0421	0.0438421	0.336923	2.17796	NA
rs4687070	Combined	palindromic	rs140611955	3	189328009	A	G	0.0554347	0.0225595	0.014	-0.034	0.0541703	0.530233	6.03814	NA
rs4690029	Combined		rs4690029	4	2722815	C	T	-0.0294288	0.0123303	0.017	0.0569	0.0296145	0.054687	5.69637	NA
rs2664035	Combined		rs2664035	4	48220839	A	G	0.0207825	0.0124477	0.095	0.0105	0.0276121	0.703747	2.78754	NA
rs950918814	Combined	missing	rs9999865	4	80934065	T	C	0.0344014	0.0119526	0.004	0.0279	0.0274013	0.308584	8.28381	NA
rs6814280	Positive		rs6814280	4	123043662	G	A	-0.0356272	0.0164174	0.03	-0.0602	0.0365702	0.0997335	4.70929	NA
rs2918392	Combined		rs2918392	5	10704797	C	T	0.0353671	0.0126565	0.0052	-0.0196	0.0284552	0.490948	7.80854	NA
rs657075	Combined		rs657075	5	131430118	A	G	0.0497421	0.0190433	0.009	0.1034	0.045423	0.0228232	6.82283	NA
rs244468	Combined		rs244468	5	142604421	G	A	0.0139029	0.0115823	0.23	-0.0047	0.0271906	0.862766	1.44086	NA
rs12529514	Combined		rs12529514	6	14096658	C	T	0.0657877	0.0267728	0.014	0.1008	0.0631285	0.110323	6.03814	NA
rs113532504	Combined		rs113532504	6	15195682	T	C	0.0449734	0.0196359	0.022	-0.0046	0.0421559	0.913108	5.24579	NA
rs67318457	Positive		rs67318457	6	23925021	C	A	0.0198026	0.0137563	0.15	-0.0188	0.0298253	0.528474	2.07225	NA
rs72928038	Combined		rs72928038	6	90976768	A	G	0.0363319	0.0166394	0.029	-0.0489	0.0358325	0.172353	4.76761	NA
rs548234	Positive		rs548234	6	106568034	C	T	0.0353671	0.0127395	0.0055	0.006	0.0289822	0.835991	7.70723	NA
rs940825	Positive	missing	rs71540791	7	17207873	A	G	0.0372958	0.0182507	0.041	-0.0349	0.0412074	0.397031	4.17601	NA
rs182199544	Positive	missing	rs112839045	7	27097104	T	C	-0.0253178	0.0234355	0.28	0.0955	0.0480577	0.046901	1.16709	NA
rs6979218	Combined	palindromic	rs866500	7	99840461	A	G	-0.0418642	0.0142928	0.0034	-0.0338	0.0322493	0.294599	8.57933	NA
rs998731	Combined		rs998731	8	81095395	T	C	-0.0100503	0.0119416	0.4	0.0143	0.0271906	0.598945	0.708326	NA
rs11777380	Combined		rs11777380	8	134211965	A	G	-0.036664	0.0140971	0.0093	-0.0167	0.0302469	0.580864	6.76429	NA
rs911760	Positive		rs911760	9	5438435	A	C	0.0382587	0.0145386	0.0085	-0.006	0.0337247	0.858793	6.92498	NA
rs2671692	Combined		rs2671692	10	50097819	G	A	-0.0345914	0.0126384	0.0062	-0.0126	0.0281391	0.654315	7.49124	NA
rs734094	Positive		rs734094	11	2323220	A	G	0.0344014	0.0121984	0.0048	-0.0433	0.0289822	0.13517	7.95329	NA
rs9943599	Combined		rs9943599	11	9752741	C	T	-0.0294288	0.0125468	0.019	-0.0454	0.0275067	0.0988396	5.50152	NA
rs660442	Combined		rs660442	11	64042997	A	G	-0.0449974	0.0146963	0.0022	-0.0289	0.0339355	0.394428	9.37471	NA
rs3781913	Combined		rs3781913	11	72373496	T	G	0.0237165	0.011994	0.048	-0.0193	0.0296145	0.51459	3.90999	NA
rs12795702	Combined		rs12795702	11	128156314	A	G	0.0324672	0.0123189	0.0084	-0.0044	0.0281391	0.875744	6.94615	NA
rs1427749	Combined	palindromic	rs7309711	12	46326282	T	C	0.0382587	0.0154035	0.013	-0.0122	0.0340409	0.72005	6.16911	NA
rs773125	Combined		rs773125	12	56394954	G	A	-0.0377019	0.0136376	0.0057	-0.0415	0.0302469	0.17005	7.64278	NA
rs3825568	Combined		rs3825568	14	69260588	T	C	0.0198026	0.0119323	0.097	0.014	0.0274013	0.609404	2.75419	NA
rs115284761	Combined		rs115284761	15	77326836	C	T	-0.0294288	0.0134779	0.029	-0.0628	0.0338301	0.0634059	4.76761	NA
rs12918327	Combined		rs12918327	16	30626616	T	C	0.0305292	0.0139819	0.029	-0.0773	0.0328816	0.0187301	4.76761	NA
rs72634030	Combined		rs72634030	17	5272580	A	C	0.0525925	0.022232	0.018	-0.0673	0.0556458	0.226496	5.59615	NA
rs1877030	Combined		rs1877030	17	37740161	T	C	-0.0460439	0.0185379	0.013	0.0511	0.0365702	0.16232	6.16911	NA
rs2847297	Combined		rs2847297	18	12797694	G	A	0.0295588	0.0124952	0.018	-0.0002	0.0287714	0.994454	5.59615	NA
rs2469434	Combined		rs2469434	18	67544046	C	T	0.0237165	0.0121005	0.05	-0.0702	0.0276121	0.0110106	3.84146	NA
rs10415976	Combined	missing	rs10414086	19	937136	T	C	-0.00702461	0.0211678	0.74	0.0393	0.0533272	0.461147	0.110127	NA
rs55762233	Combined	palindromic	rs56144632	19	19368310	A	G	0.0256677	0.0178306	0.15	-0.0233	0.0374134	0.533434	2.07225	NA
rs28373672	Combined		rs28373672	19	36213072	G	A	-0.0470916	0.0149217	0.0016	-0.0511	0.0318277	0.10838	9.95975	NA
rs8106598	Positive		rs8106598	19	52017940	T	C	0.0430595	0.0149608	0.004	0.0318	0.0331978	0.338115	8.28381	NA
rs73194058	Combined		rs73194058	21	34764288	A	C	-0.0377019	0.0181708	0.038	0.0153	0.0409966	0.708998	4.30502	NA
rs2075876	Combined		rs2075876	21	45709153	A	G	0.0344014	0.0200371	0.086	0.0747	0.0457392	0.102432	2.9477	NA
rs11089637	Combined		rs11089637	22	21979096	C	T	0.0353671	0.0153238	0.021	0.0445	0.0369918	0.228988	5.32679	NA
rs13142500	Combined	missing	NA	NA	NA	NA	NA	NA	NA	NA	NA	NA	NA	NA	NA
rs56787183	Combined	missing	NA	NA	NA	NA	NA	NA	NA	NA	NA	NA	NA	NA	NA
rs9378815	Combined	missing	NA	NA	NA	NA	NA	NA	NA	NA	NA	NA	NA	NA	NA
rs59466457	Positive	missing	NA	NA	NA	NA	NA	NA	NA	NA	NA	NA	NA	NA	NA
rs6583441	Combined	palindromic	NA	NA	NA	NA	NA	NA	NA	NA	NA	NA	NA	NA	NA
rs10892279	Positive	Correlated with rs10790268	NA	NA	NA	NA	NA	NA	NA	NA	NA	NA	NA	NA	NA
rs10683701	Positive	missing	NA	NA	NA	NA	NA	NA	NA	NA	NA	NA	NA	NA	NA
rs2147161	Positive	missing	NA	NA	NA	NA	NA	NA	NA	NA	NA	NA	NA	NA	NA
rs199894206	Combined	missing	NA	NA	NA	NA	NA	NA	NA	NA	NA	NA	NA	NA	NA
rs11375064	Positive	missing	NA	NA	NA	NA	NA	NA	NA	NA	NA	NA	NA	NA	NA
rs866205108	Positive	missing	NA	NA	NA	NA	NA	NA	NA	NA	NA	NA	NA	NA	NA

### Sheet: Supplementary Table S2
Supplementary Table S2: Seronegative RA and IPF association results, F-statistics and MR causal effects for seronegative RA instrumental variables
								Saevarsdottir et al (2022) Seronegative RA			Allen et al (2022) IPF meta-GWAS
Published SNP	ACPA	Reason for removal	rsid	Chromosome build37	Position build37	Effect allele	Non-effect allele	Beta	SE	P	Beta	SE	P	F-statistic	MR causal effects
rs2228145	Combined		rs2228145	1	154426970	C	A	-0.0565704	0.0166106	0.00066	-0.0244	0.0301415	0.418218	11.5986	0.431321
rs762574969	Combined	missing	rs7554532	1	235802473	G	A	0.0601539	0.0167535	0.00033	0.0181	0.0278229	0.515341	12.8919	0.300895
rs13426947	Combined		rs13426947	2	191933254	A	G	0.08158	0.0200193	4.6e-05	0.0042	0.0345678	0.903295	16.6062	0.0514832
rs73081554	Combined		rs73081554	3	58302935	T	C	0.128393	0.0313019	4.1e-05	0.0508	0.0519571	0.328208	16.8245	0.39566
rs71624119	Negative, combined	missing	rs71624119	5	55440730	A	G	-0.147341	0.0198658	1.2e-13	-0.0102	0.0319331	0.74941	55.0087	0.0692274
rs6910071	Combined		rs6910071	6	32282854	G	A	0.283674	0.0186547	3.2e-52	-0.0897	0.0361487	0.0130861	231.239	-0.316208
rs3807306	Combined		rs3807306	7	128580680	G	T	-0.0523465	0.0161619	0.0012	-0.0596	0.0271906	0.028384	10.4903	1.13857
rs1516971	Combined		rs1516971	8	129542100	C	T	-0.123298	0.0246373	5.6e-07	0.0068	0.0402589	0.86587	25.0453	-0.0551508
rs706778	Combined		rs706778	10	6098949	T	C	0.0676586	0.0164003	3.7e-05	0.0242	0.0276121	0.380798	17.0194	0.357678
rs10774624	Combined		rs10774624	12	111833788	G	A	0.0778865	0.0163124	1.8e-06	0.0701	0.0270852	0.00964979	22.7975	0.900027
rs9603616	Combined		rs9603616	13	40368069	T	C	-0.05975	0.0170846	0.00047	0.0491	0.0284552	0.0844343	12.2311	-0.821757
rs175714	Combined		rs175714	14	75981856	T	C	0.0563803	0.0165141	0.00064	-0.0367	0.0275067	0.182132	11.6559	-0.650936
rs4780401	Combined		rs4780401	16	11839326	G	T	-0.065072	0.016715	9.9e-05	0.0249	0.0277175	0.368999	15.1557	-0.382653
rs2305480	Combined		rs2305480	17	38062196	A	G	0.0525925	0.0161148	0.0011	0.0289	0.0271906	0.287841	10.6512	0.549509
rs6011186	Combined		rs6011186	20	62484008	T	C	-0.0976128	0.0303524	0.0013	-0.117	0.0553296	0.0344641	10.3425	1.19861
rs5756407	Combined		rs5756407	22	37316259	T	C	-0.0758017	0.0162522	3.1e-06	0.0553	0.0271906	0.0419723	21.7536	-0.729535
rs2240336	Combined		rs2240336	1	17674402	T	C	-0.0140989	0.0160599	0.38	0.0373	0.0276121	0.176741	0.770702	NA
rs28411352	Combined		rs28411352	1	38278579	T	C	0.0207825	0.0180663	0.25	-0.0575	0.0314061	0.0671227	1.3233	NA
rs2105325	Combined		rs2105325	1	173349725	A	C	-0.0397809	0.0190726	0.037	-0.0123	0.03109	0.692381	4.35041	NA
rs28398409	Combined		rs28398409	1	198584022	G	A	0.0009995	0.0398701	0.98	0.0619	0.0560673	0.26958	0.00062845	NA
rs10175798	Combined		rs10175798	2	30449594	G	A	-0.00601807	0.0167887	0.72	-0.0109	0.0280337	0.697411	0.128493	NA
rs10209110	Combined		rs10209110	2	100672692	T	C	-0.018164	0.0164669	0.27	-0.0512	0.0271906	0.0596995	1.21675	NA
rs6732565	Combined		rs6732565	2	111607832	G	A	-0.00904074	0.0163372	0.58	-0.0012	0.0279283	0.965728	0.306235	NA
rs10497813	Combined		rs10497813	2	198914072	T	G	0.0392207	0.0157908	0.013	0.0168	0.0272959	0.53824	6.16911	NA
rs6715284	Combined	palindromic	rs2019097	2	202193463	G	A	0.0601539	0.0283735	0.034	-0.0512	0.045423	0.259665	4.4947	NA
rs1980422	Combined		rs1980422	2	204610396	C	T	0.0285875	0.0193709	0.14	-0.0052	0.0317223	0.869792	2.17796	NA
rs4452313	Combined	palindromic	rs7653834	3	17051328	C	T	0.0178399	0.0179393	0.32	0.0146	0.0294037	0.619517	0.988946	NA
rs3806624	Combined		rs3806624	3	27764623	G	A	-0.0191828	0.016326	0.24	-0.0009	0.0271906	0.973595	1.38059	NA
rs62264113	Combined		rs62264113	3	127292333	A	G	-0.00702461	0.0240261	0.77	-0.0421	0.0438421	0.336923	0.0854831	NA
rs9826828	Combined		rs9826828	3	136402060	A	G	0.0158733	0.0839334	0.85	-0.1075	0.102544	0.294487	0.0357658	NA
rs4687070	Combined	palindromic	rs140611955	3	189328009	A	G	0.064851	0.030589	0.034	-0.034	0.0541703	0.530233	4.4947	NA
rs4690029	Combined		rs4690029	4	2722815	C	T	-0.00400802	0.0158203	0.8	0.0569	0.0296145	0.054687	0.0641848	NA
rs932036	Combined	palindromic	rs4473645	4	26091198	G	A	0.0544882	0.0177156	0.0021	-0.0126	0.0295091	0.669389	9.46001	NA
rs2664035	Combined		rs2664035	4	48220839	A	G	-0.00702461	0.0176119	0.69	0.0105	0.0276121	0.703747	0.159085	NA
rs950918814	Combined	missing	rs9999865	4	80934065	T	C	0.0305292	0.0161045	0.058	0.0279	0.0274013	0.308584	3.59367	NA
rs2918392	Combined		rs2918392	5	10704797	C	T	0.0276152	0.017279	0.11	-0.0196	0.0284552	0.490948	2.55422	NA
rs2561477	Combined		rs2561477	5	102608924	A	G	-0.0555127	0.0176895	0.0017	-0.0435	0.0294037	0.139032	9.84818	NA
rs657075	Combined		rs657075	5	131430118	A	G	0.0601539	0.0260634	0.021	0.1034	0.045423	0.0228232	5.32679	NA
rs244468	Combined		rs244468	5	142604421	G	A	-0.00702461	0.016484	0.67	-0.0047	0.0271906	0.862766	0.181602	NA
rs12529514	Combined		rs12529514	6	14096658	C	T	0.001998	0.0398377	0.96	0.1008	0.0631285	0.110323	0.00251538	NA
rs113532504	Combined		rs113532504	6	15195682	T	C	-0.00702461	0.0263775	0.79	-0.0046	0.0421559	0.913108	0.0709213	NA
rs2234067	Combined		rs2234067	6	36355654	A	C	0.0276152	0.0245165	0.26	-0.0573	0.0409966	0.16221	1.26876	NA
rs2233424	Combined		rs2233424	6	44233921	T	C	0.0217615	0.0403861	0.59	-0.1331	0.0695572	0.05568	0.290344	NA
rs72928038	Combined		rs72928038	6	90976768	A	G	0.0459289	0.0215418	0.033	-0.0489	0.0358325	0.172353	4.54578	NA
rs67250450	Combined		rs67250450	7	28174986	C	T	-0.0345914	0.0199542	0.083	-0.062	0.0334086	0.0634803	3.00516	NA
rs4272	Combined		rs4272	7	92236829	G	A	0.00498754	0.0219189	0.82	0.0385	0.0331978	0.246164	0.0517767	NA
rs6979218	Combined	palindromic	rs866500	7	99840461	A	G	-0.0202027	0.019093	0.29	-0.0338	0.0322493	0.294599	1.11962	NA
rs4840565	Combined	palindromic	rs62489069	8	11338383	G	A	0.0295588	0.0174889	0.091	-0.0183	0.0316169	0.562721	2.85659	NA
rs998731	Combined		rs998731	8	81095395	T	C	-0.00501254	0.0151047	0.74	0.0143	0.0271906	0.598945	0.110127	NA
rs678347	Combined		rs678347	8	102463602	G	A	0.0478373	0.0180947	0.0082	0.0049	0.0304576	0.872189	6.98927	NA
rs11777380	Combined		rs11777380	8	134211965	A	G	-0.0273712	0.0185468	0.14	-0.0167	0.0302469	0.580864	2.17796	NA
rs947474	Combined		rs947474	10	6390450	G	A	-0.00501254	0.0208486	0.81	0.023	0.0350948	0.512231	0.0578047	NA
rs793108	Combined		rs793108	10	31415106	C	T	-0.0130852	0.0165806	0.43	0.002	0.0271906	0.941365	0.622823	NA
rs2671692	Combined		rs2671692	10	50097819	G	A	-0.0100503	0.0164003	0.54	-0.0126	0.0281391	0.654315	0.37554	NA
rs6479800	Combined	palindromic	rs10821971	10	64043057	C	T	0.0295588	0.0195223	0.13	0.0425	0.0325654	0.191871	2.2925	NA
rs9943599	Combined		rs9943599	11	9752741	C	T	-0.0151136	0.016859	0.37	-0.0454	0.0275067	0.0988396	0.803664	NA
rs595158	Combined		rs595158	11	60909581	A	C	-0.0202027	0.0161162	0.21	-0.044	0.0270852	0.104268	1.57143	NA
rs660442	Combined		rs660442	11	64042997	A	G	-0.0544562	0.0198962	0.0062	-0.0289	0.0339355	0.394428	7.49124	NA
rs3781913	Combined		rs3781913	11	72373496	T	G	0.0198026	0.0161453	0.22	-0.0193	0.0296145	0.51459	1.50437	NA
rs4409785	Combined		rs4409785	11	95311422	C	T	0.0430595	0.0213791	0.044	-0.0096	0.0357271	0.788158	4.05656	NA
rs138193887	Combined		rs138193887	11	107967350	G	A	-0.0855579	0.0325617	0.0086	0.0965	0.0490062	0.0489373	6.90406	NA
rs10790268	Combined		rs10790268	11	118729391	A	G	-0.058689	0.0207104	0.0046	0.0197	0.0341463	0.563987	8.03035	NA
rs12795702	Combined		rs12795702	11	128156314	A	G	0.00299551	0.0183034	0.87	-0.0044	0.0281391	0.875744	0.0267841	NA
rs73013527	Combined		rs73013527	11	128496952	C	T	0.0363319	0.0163201	0.026	0.0051	0.0272959	0.851785	4.95602	NA
rs4963581	Combined		rs4963581	12	24813281	A	G	0.0227395	0.0219401	0.3	0.0478	0.034884	0.170607	1.07419	NA
rs1427749	Combined	palindromic	rs7309711	12	46326282	T	C	0.0363319	0.0204059	0.075	-0.0122	0.0340409	0.72005	3.17005	NA
rs773125	Combined		rs773125	12	56394954	G	A	0.0227395	0.0181398	0.21	-0.0415	0.0302469	0.17005	1.57143	NA
rs61944750	Combined		rs61944750	13	28634933	A	G	0.00498754	0.0207446	0.81	0.0431	0.0345678	0.212462	0.0578047	NA
rs9557321	Negative		rs9557321	13	100521101	C	T	-0.0242927	0.0360164	0.5	0.0302	0.0617584	0.62484	0.454936	NA
rs3783782	Combined		rs3783782	14	61940675	A	G	0.076961	0.0669023	0.25	0.0718	0.125098	0.566	1.3233	NA
rs1950897	Combined		rs1950897	14	68760141	C	T	-0.0439519	0.0180695	0.015	0.0027	0.0298253	0.927868	5.91647	NA
rs3825568	Combined		rs3825568	14	69260588	T	C	-0.0294288	0.015647	0.06	0.014	0.0274013	0.609404	3.53738	NA
rs8026898	Combined		rs8026898	15	69991417	A	G	0.0276152	0.0182386	0.13	-0.0024	0.0306684	0.937624	2.2925	NA
rs115284761	Combined		rs115284761	15	77326836	C	T	0.00399202	0.0166039	0.81	-0.0628	0.0338301	0.0634059	0.0578047	NA
rs12918327	Combined		rs12918327	16	30626616	T	C	0.00796817	0.0186981	0.67	-0.0773	0.0328816	0.0187301	0.181602	NA
rs72634030	Combined		rs72634030	17	5272580	A	C	-0.0100503	0.0291208	0.73	-0.0673	0.0556458	0.226496	0.119112	NA
rs1877030	Combined		rs1877030	17	37740161	T	C	-0.00702461	0.0240261	0.77	0.0511	0.0365702	0.16232	0.0854831	NA
rs591549	Combined		rs591549	18	3542247	T	C	0.0430595	0.0178751	0.016	-0.0706	0.0362541	0.0514907	5.80287	NA
rs2847297	Combined		rs2847297	18	12797694	G	A	0.0401818	0.0166804	0.016	-0.0002	0.0287714	0.994454	5.80287	NA
rs2469434	Combined		rs2469434	18	67544046	C	T	0.0119286	0.0165106	0.47	-0.0702	0.0276121	0.0110106	0.521976	NA
rs1943199	Negative		rs1943199	18	73462854	T	G	-0.0877389	0.0425053	0.039	-0.0654	0.0700842	0.350736	4.26087	NA
rs10415976	Combined	missing	rs10414086	19	937136	T	C	-0.0171462	0.0294182	0.56	0.0393	0.0533272	0.461147	0.339704	NA
rs147622113	Combined		rs147622113	19	10771941	T	C	-0.106472	0.0481444	0.027	-0.1144	0.0852603	0.17967	4.89081	NA
rs55762233	Combined	palindromic	rs56144632	19	19368310	A	G	0.0139029	0.0232583	0.55	-0.0233	0.0374134	0.533434	0.357317	NA
rs28373672	Combined		rs28373672	19	36213072	G	A	-0.0481404	0.0197915	0.015	-0.0511	0.0318277	0.10838	5.91647	NA
rs73194058	Combined		rs73194058	21	34764288	A	C	-0.0523465	0.0245518	0.033	0.0153	0.0409966	0.708998	4.54578	NA
rs9979383	Combined		rs9979383	21	36715761	C	T	-0.0397809	0.016514	0.016	0.0355	0.0280337	0.205393	5.80287	NA
rs1893592	Combined		rs1893592	21	43855067	C	A	-0.0202027	0.0175622	0.25	0.0406	0.0301415	0.177986	1.3233	NA
rs2075876	Combined		rs2075876	21	45709153	A	G	0.0334348	0.0266717	0.21	0.0747	0.0457392	0.102432	1.57143	NA
rs11089637	Combined		rs11089637	22	21979096	C	T	0.0601539	0.0207237	0.0037	0.0445	0.0369918	0.228988	8.42547	NA
rs909685	Combined	palindromic	rs9611155	22	39739187	T	C	0.00697561	0.0187589	0.71	0.0002	0.0298253	0.99465	0.138277	NA
rs13142500	Combined	missing	NA	NA	NA	NA	NA	NA	NA	NA	NA	NA	NA	NA	NA
rs199894206	Combined	missing	NA	NA	NA	NA	NA	NA	NA	NA	NA	NA	NA	NA	NA
rs56787183	Combined	missing	NA	NA	NA	NA	NA	NA	NA	NA	NA	NA	NA	NA	NA
rs6583441	Combined	palindromic	NA	NA	NA	NA	NA	NA	NA	NA	NA	NA	NA	NA	NA
rs9378815	Combined	missing	NA	NA	NA	NA	NA	NA	NA	NA	NA	NA	NA	NA	NA

### Sheet: Supplementary Table S3
Supplementary Table S3: IPF and seropositive RA association results, F-statistics and MR causal effects for IPF instrumental variables
							Allen et al (2022) IPF meta-GWAS			Saevarsdottir et al (2022) Seropositive RA
Published SNP	Reason for removal	rsid	Chromosome build37	Position build37	Effect allele	Non-effect allele	Beta	SE	P	Beta	SE	P	F-statistic	MR causal effects
rs2292181	palindromic	rs6792918	3	44857004	C	A	0.4034	0.0577536	2.85165e-12	0.00697561	0.0275338	0.8	48.7881	0.0172921
rs9860874		rs9860874	3	169486271	C	A	-0.2572	0.0298253	6.49092e-18	-0.0266419	0.01329	0.045	74.3656	0.103584
rs2609259		rs2609259	4	89837808	C	A	-0.2642	0.0316169	6.4725e-17	-0.001998	0.0132345	0.88	69.8275	0.00756246
rs7725218		rs7725218	5	1282414	G	A	0.3464	0.0294037	4.90175e-32	0.0202027	0.012641	0.11	138.788	0.0583219
rs2076295		rs2076295	6	7563232	G	T	0.3966	0.0270852	1.49989e-48	0.0411419	0.0121517	0.00071	214.409	0.103737
rs12537430		rs12537430	7	1868761	G	A	0.2468	0.0284552	4.19875e-18	0.0242927	0.0130165	0.062	75.2257	0.0984307
rs2897075		rs2897075	7	99630342	C	T	-0.2628	0.0276121	1.77291e-21	-0.0324672	0.0125186	0.0095	90.584	0.123543
rs10808505		rs10808505	8	120940206	G	T	-0.1786	0.0272959	6.0258e-11	-0.0325232	0.0121019	0.0072	42.8121	0.182101
rs79684490		rs79684490	10	111229861	G	A	-0.3347	0.0607045	3.51578e-08	-0.0440169	0.0320775	0.17	30.3997	0.131511
rs35705950		rs35705950	11	1241221	G	T	-1.6219	0.0390996	1e-200	-0.0953102	0.0189907	5.2e-07	1720.69	0.0587645
rs9577395	palindromic	rs12585036	13	113535741	C	T	0.2548	0.0339355	5.9872e-14	0.0100503	0.0145592	0.49	56.3755	0.039444
rs2304645	palindromic	rs35700143	15	40715153	C	T	-0.2525	0.0295091	1.16171e-17	-0.0100503	0.0124629	0.42	73.2167	0.0398033
rs12912339		rs12912339	15	40931708	G	A	-0.26	0.0362541	7.41221e-13	0.0377019	0.0164611	0.022	51.432	-0.145007
rs11073517		rs11073517	15	86287910	C	T	-0.175	0.0288768	1.35927e-09	-0.00598207	0.012418	0.63	36.7264	0.0341833
rs74614704		rs74614704	16	162240	G	A	-0.4013	0.057332	2.56734e-12	0.00300451	0.0342025	0.93	48.9941	-0.00748694
rs2077551		rs2077551	17	44214888	C	T	-0.3506	0.0378349	1.92226e-20	-0.0325232	0.0188827	0.085	85.8693	0.0927644
rs12610495		rs12610495	19	4717672	G	A	0.2495	0.0304576	2.57551e-16	0.0266419	0.0127732	0.037	67.104	0.106781
rs112087793		rs112087793	20	62284170	C	T	0.2904	0.0507979	1.08564e-08	-0.0620354	0.0231623	0.0074	32.6815	-0.21362
rs41308092		rs41308092	20	62324391	G	A	-0.5576	0.094113	3.12698e-09	-0.064851	0.0366729	0.077	35.1031	0.116304

### Sheet: Supplementary Table S4
Supplementary Table S4: IPF and seronegative RA association results, F-statistics and MR causal effects for IPF instrumental variables
							Allen et al (2022) IPF meta-GWAS			Saevarsdottir et al (2022) Seronegative RA
Published SNP	Reason for removal	rsid	Chromosome build37	Position build37	Effect allele	Non-effect allele	Beta	SE	P	Beta	SE	P	F-statistic	MR causal effects
rs2292181	palindromic	rs6792918	3	44857004	C	A	0.4034	0.0577536	2.85165e-12	0.0353671	0.0370661	0.34	48.7881	0.0876726
rs9860874		rs9860874	3	169486271	C	A	-0.2572	0.0298253	6.49092e-18	0.0140989	0.0182583	0.44	74.3656	-0.054817
rs2609259		rs2609259	4	89837808	C	A	-0.2642	0.0316169	6.4725e-17	-0.0246926	0.0192677	0.2	69.8275	0.0934618
rs7725218		rs7725218	5	1282414	G	A	0.3464	0.0294037	4.90175e-32	-0.00697561	0.0158568	0.66	138.788	-0.0201375
rs2076295		rs2076295	6	7563232	G	T	0.3966	0.0270852	1.49989e-48	0.001998	0.0132345	0.88	214.409	0.00503783
rs12537430		rs12537430	7	1868761	G	A	0.2468	0.0284552	4.19875e-18	0.00300451	0.0158869	0.85	75.2257	0.0121739
rs2897075		rs2897075	7	99630342	C	T	-0.2628	0.0276121	1.77291e-21	-0.0139029	0.0172403	0.42	90.584	0.052903
rs10808505		rs10808505	8	120940206	G	T	-0.1786	0.0272959	6.0258e-11	-0.0120726	0.0170926	0.48	42.8121	0.0675956
rs79684490		rs79684490	10	111229861	G	A	-0.3347	0.0607045	3.51578e-08	-0.0324672	0.0420454	0.44	30.3997	0.0970039
rs35705950		rs35705950	11	1241221	G	T	-1.6219	0.0390996	1e-200	-0.0256677	0.0258108	0.32	1720.69	0.0158257
rs9577395	palindromic	rs12585036	13	113535741	C	T	0.2548	0.0339355	5.9872e-14	-0.00498754	0.0187283	0.79	56.3755	-0.0195743
rs2304645	palindromic	rs35700143	15	40715153	C	T	-0.2525	0.0295091	1.16171e-17	-0.00803217	0.0157471	0.61	73.2167	0.0318106
rs12912339		rs12912339	15	40931708	G	A	-0.26	0.0362541	7.41221e-13	0.0470916	0.0218313	0.031	51.432	-0.181122
rs11073517		rs11073517	15	86287910	C	T	-0.175	0.0288768	1.35927e-09	-0.00299551	0.0158393	0.85	36.7264	0.0171172
rs74614704		rs74614704	16	162240	G	A	-0.4013	0.057332	2.56734e-12	-0.0266419	0.0377203	0.48	48.9941	0.0663891
rs2077551		rs2077551	17	44214888	C	T	-0.3506	0.0378349	1.92226e-20	-0.0325232	0.0242574	0.18	85.8693	0.0927644
rs12610495		rs12610495	19	4717672	G	A	0.2495	0.0304576	2.57551e-16	-0.00400802	0.0150502	0.79	67.104	-0.0160642
rs112087793		rs112087793	20	62284170	C	T	0.2904	0.0507979	1.08564e-08	-0.00598207	0.0316314	0.85	32.6815	-0.0205994
rs41308092		rs41308092	20	62324391	G	A	-0.5576	0.094113	3.12698e-09	-0.0667236	0.0509116	0.19	35.1031	0.119662
